# Evaluation of the second-generation whole-heart motion correction algorithm (SSF2) used to demonstrate the aortic annulus on cardiac CT

**DOI:** 10.1101/2022.06.28.22276816

**Authors:** Yoriaki Matsumoto, Chikako Fujioka, Kazushi Yokomachi, Nobuo Kitera, Eiji Nishimaru, Masao Kiguchi, Toru Higaki, Ikuo Kawashita, Fuminari Tatsugami, Yuko Nakamura, Kazuo Awai

## Abstract

**Purpose:** To investigate the usefulness of the second-generation whole-heart motion correction algorithm (SnapShot Freeze 2.0, SSF2) for demonstrating the aortic annulus at pre-transcatheter aortic valve implantation cardiac CT.

**Method:** We retrospectively analyzed 90 patients with severe aortic stenosis who had undergone cardiac CT on a 256-row CT scanner. The patients were divided into the 3 groups based on their heart rate during the scan (low, < 60 bpm, n = 30; intermediate, 60-69 bpm, n = 30; high, >70 bpm, n = 30). Image datasets were obtained at 40% and 75% of the R-R interval using standard and SSF2 reconstruction. The edge rise distance (ERD) on the CT attenuation profile of the aortic annulus was compared on images subjected to standard- and SSF2 reconstructions. The standard deviations (SD) of area and perimeter were compared using the *F*-test. The image quality was assessed by two observers using a 5-point Likert score.

**Results:** In patients with intermediate and high heart rates, the ERD was significantly shorter on SSF2- than standard reconstructed images (p < 0.01). The SD of area and perimeter were significantly smaller in SSF2 reconstruction than in standard (all: p < 0.05). Except for R-R interval 75% in patients with low heart rate (p = 0.54), the image quality scores were significantly higher for images reconstructed with SSF2 than standard (p < 0.01).

**Conclusions:** For the demonstration of the aortic annulus in patients with high heart rate or a 40% R-R interval, SSF2- was superior to standard reconstruction.
