## Supplemental table for "Evaluation of the second-generation whole-heart motion correction algorithm (SSF2) used to demonstrate the aortic annulus on cardiac CT"

### Sheet: <60bpm
									Edge rise distance(RR40%)						Edge rise distance(RR75%)						Area(RR40%)				Area(RR75%)				Perimeter(RR40%)				Perimeter(RR75%)				Contrast-to-noise ratio				Contrast-to-noise ratio				Image quality score		Image quality score
									Standard			SSF2			Standard			SSF2			Standard		SSF2		Standard		SSF2		Standard		SSF2		Standard		SSF2		Standard				SSF2				RR40%		RR75%
Patient number	Sex m:1 f:0	Hight	Weight	BMI	eGFR	HR	Rhythm sr:0 af:1	β-blocker, use:1	Superior	Anterior	Inferior	Superior	Anterior	Inferior	Superior	Anterior	Inferior	Superior	Anterior	Inferior	Observer1	Observer2	Observer1	Observer2	Observer1	Observer2	Observer1	Observer2	Observer1	Observer2	Observer1	Observer2	Observer1	Observer2	Observer1	Observer2	Aorta CT number	Aorta SD	Septal wall CT number	CNR	Aorta CT number	Aorta SD	Septal wall CT number	CNR	Standard	SSF2	Standard	SSF2
1	0	153	44.5	19.0098	115.45	35	1	1	0.95	1.3	1.38	0.94	1.2	1.21	1.45	1.9231	1.38	1.45	2	1.21	546.33	550	539.43	498	540.56	560	576	498	85	90.2	84.58	85.2	84.72	90.1	80.1	76.3	401.7	13.1	86.6	24.0534	400.7	11.6	88.2	26.9397	5	5	5	5
2	0	151.4	41.7	18.1922	45	52	1	1	1.21	1.87	2.34	1.32	1.99	1.91	1.72	3.1	2.34	1.12	3	1.91	423.68	430	410.53	434	413.53	430	410.6	434	75.4	68.5	74.43	77.1	74.55	72.1	74.42	75.5	398.7	15.5	59.5	21.8839	390.1	13.9	56.7	23.9856	2.5	3.5	2	3.5
3	0	145	41.8	19.8811	63.54	52	1	0	2.3	1.91237	2.532	2.12	2.3	1.1	1.123	1.724	2.532	1.11	1.7	2.4	277.3	290	359.94	389	399.04	376	399.18	423	62.34	73.3	69.53	70.1	72.32	79.1	72.32	72.1	379.2	15.1	83.1	19.6093	379.1	15.2	82.6	19.5066	3	3.5	4	3.5
4	1	158	60.4	24.1948	67.48	52	0	1	1.532	4.1	2.523	1.234	3.9	1.2	2.12	4.1	1.9	2.09	4	1.6	603.75	590	580.21	510	586.86	598	520	510	88.17	80.2	86.54	87.2	86.76	92.1	79.3	84.4	475.1	17.2	93.3	22.1977	475.2	17.2	92.4	22.2558	2.5	3.5	4.5	4
5	0	151.5	53.4	23.2657	33.94	53	0	1	2.4	1.84	2.01	2.1	1.32	1.99	1.24	1.84	2.01	1.31	1.7	1.99	341.37	350	328.17	389	316.27	320	350	389	67.08	64	65.46	66.5	64.11	78.2	68.8	76.3	429.6	15.8	77.2	22.3038	428.4	14.3	82.4	24.1958	2.5	3.5	4	3.5
6	1	165	49.2	18.0716	54	54	1	1	1.21	1.12	3.4	1.11	1	2.4	1.98	1.12	2.1	1.8	1.1	2	351.37	390	350.68	410	341.48	340	421	410	69.87	65.4	69.55	70.4	68.52	72.1	68.43	75.5	372.8	15.5	86.9	18.4452	372.3	15.1	87.4	18.8675	2	2.5	3.5	3
7	0	148	47	21.4573	36.83	55	0	0	1.7	1.89	1.24	1.32	1.234	1	2.43	1.89	1.24	2.09	1.8	1.1	520.84	539	520.39	478	556.67	587	555.93	510	82.53	79.2	82.12	80.3	86.1	71.3	77.7	72.4	442	20.4	83.3	17.5833	444.5	16.9	86	21.213	1	3	3.5	4
8	0	148	41.6	18.992	78.6	56	1	1	1.09	1.32	1.29	0.98	0.89	1.32	2.09	1.32	1.29	1.786	0.89	1.32	412.63	450	406.75	435	388.98	382	385.31	400	73.21	77.5	72.41	73.3	71.05	66.2	70.81	71.2	417	20.6	83.4	16.1942	417.2	20.1	87.3	16.4129	3	4	3.5	4.5
9	0	153	53	22.6409	30.28	58	0	0	1.25	1.67	1.45	1.21	1.6	1	1.1247	1.67	1.45	0.98	1.6	2.12	601.12	590	572	523	588.09	570	586.84	550	87.86	88.4	87.59	88.3	87.88	71.2	87.9	75.5	429.6	15.8	77.2	22.3038	428.4	14.3	82.4	24.1958	2.5	3.5	4	4.5
10	0	138	48	25.2048	71.74	59	0	1	2.95	1.21	1.87	2.35	1.32	1.9	1.45	1.21	1.87	1.21	1.32	1.234	381.73	420	374.36	423	324.97	343	325	423	72.37	74.3	71.11	72.1	67.69	86.6	67.67	70.2	341.5	17.2	73.5	15.5814	338.7	16.9	75.4	15.5799	1.5	4	4	3.5
11	0	156	33	13.5602	55.03	59	0	0	2.3	3.231	1.6	2.3	1.9	1.5	1.32	3.231	1.6	1.11	3	1.6	365.24	343	351.07	433	299.95	302	320	387	67.51	69	68.77	69.4	63.27	69.1	69.9	65.4	389.8	16.3	88.2	18.5031	390	16.1	87.5	18.7888	3	3	3.5	3
12	1	167	58	20.7967	45.9	47	0	0	0.95	1.101	1.38	0.97	1.21	1.11	1.122	1.101	1.38	1.1	1.21	1.3	542.7	540	513.42	476	601.95	599	597.8	476	85	82.4	82.98	82.2	89.07	71.5	88.86	75.5	478.9	19	83	20.8368	478.9	18.9	83.3	20.9312	2	4	5	5
13	1	162	52	19.8141	37	39	1	1	1.21	1.87	2.34	1.67	2.35	2	1.91	2.3	2.34	1.67	1.9	1.32	440.74	478	418.1	423	403.54	342	406.59	423	80.41	75.4	74.93	75.4	73.32	72.1	73.68	74.4	425.1	15.4	85.3	22.0649	424.9	15.4	85.2	22.0584	2	4	4	5
14	1	142	43	21.3251	31.03	55	0	0	2.3	1.91237	2.6	1.1	2	2.4	2.52	2.2	2.6	2.12	2	2.6	366.18	341	342.64	390	327.68	300	327.95	390	69.46	69.9	66.15	66.6	66.16	75.3	66.24	75.5	437	22	116	14.5909	437	22	115	14.6364	5	5	5	5
15	0	146.6	47	21.869	71.3	58	0	0	1.532	3.3	2.3	1.765	3.1	2.3	3.123	3.3	2.3	2.978	3.3	2	341.02	332	349.36	411	347.41	302	343.67	389	67.81	8	68.11	68.5	67.7	75.5	67.4	73.3	204.7	16.7	63.2	8.47305	205	15.9	61.6	9.01887	2	4	2	4
16	0	146.6	47	21.869	36.7	53	0	1	0.98	1.29	3.1	1.22	1.67	3	1.23	1.29	3.1	1.12	1.67	2.35	525.07	589	512.8	476	470.39	476	460.82	465	83.26	68.5	82.59	79.5	78.84	85.1	78.11	76.2	371	17.3	78.3	16.9191	370.5	16.3	82.6	17.6626	3	3	4	4
17	1	155	50.5	21.0198	39.4	53	0	0	1.21	1.45	4.1	1.43	1.7	4	1.4	1.45	2.2	1.1	1.5	2.1	498.32	521	493.43	410	490.61	502	490.31	456	80.47	76.6	80.33	81.2	80.48	90.2	80.34	80.2	346.8	17	83.6	15.4824	347.7	17.2	78.6	15.6453	3	4	4	4
18	1	160	64.4	25.1562	70.4	54	0	0	1.7	1.87	1.2	1.07	1.765	1.2	2.72	1.87	1.2	2	1.9	1.2	436.81	489	426.29	420	424.86	431	425	420	76.65	78.1	75.79	76.2	75.71	76.1	75.76	77.2	353.6	20.5	86.5	13.0293	353.7	19.2	86.7	13.9062	3	4	4	4
19	0	142	45	22.317	41.7	50	0	0	1.09	1.6	3.5	2.768	1.22	3.5	1.124	2.2	3.5	1.123	2.1	3.5	377.63	376	342.67	390	270.81	289	259.55	411	72.39	70.4	67.91	66.4	63.48	63.48	62.61	77.5	365.6	22.3	90.7	12.3274	365.2	22.2	89.9	12.4009	2	2	3	3
20	1	154	50.9	21.4623	46.9	48	0	0	1.25	1.38	3.9	0.901	1.43	3.6	1.723	1.38	2.3	1.6231	1.43	2.3	590.8	564	582.32	412	549.14	576	549.07	500	87.09	92.3	86.47	87.6	84.31	60.4	84.3	85.4	403	18.4	93.5	16.8207	403.2	17.9	94.2	17.2626	1	3	3	4
21	1	153	44.7	19.0952	46.8	53	0	1	2.95	2.34	1.101	1.86	1.07	1.1	2.76	2.34	1.101	2.32	2	1.2	522.74	578	507.99	421	505.13	520	501.12	432	82.54	83.2	81.52	82.3	81.04	65.1	75.5	81.1	348.5	19.6	69.9	14.2143	348.5	19.6	69.9	14.2143	3	4	3	4
22	1	157	57	23.1247	94.8	58	0	1	0.961237	2.532	1.87	1.87	2.768	1.22	1.52	2.532	1.87	1.24	2.768	1.7	462.7	489	457.16	432	406.16	420	407.07	455	80.39	78.5	79.86	82.1	75.78	89.2	75.82	77.2	415.3	16.6	77.3	20.3614	415	16.3	78	20.6748	3	4	5	5
23	0	145	38.4	18.264	31	59	0	1	1.1	2.523	1.91237	1.3	0.901	1.6	0.987	2.3	1.91237	0.954	1.9	2.1	443	411	441	489	423	411	421	489	67.08	72.2	65.46	67.4	64.11	62.1	75.1	69.9	401.7	13.1	86.6	24.0534	400.7	11.6	88.2	26.9397	1	3	3	4
24	0	153.5	52.8	22.4087	30.5	55	0	1	1.84	2.01	1.1	1.11	1.86	1.07	1.436	2.01	1.1	1.2897	1.86	1.07	341.37	334	328.17	488	316.27	323	316.09	366	67.08	72.1	65.46	66.5	64.11	63.3	64.05	67.7	398.7	15.5	59.5	21.8839	390.1	13.9	56.7	23.9856	3	3	4	3
25	1	158	59.5	23.8343	33.7	46	0	1	1.12	4.1	1.84	1.21	3.4	1.8	4.12	4.1	1.84	3.9	4	2.768	351.37	334	390	392	341.48	345	338.07	392	69.87	70.2	69.55	70.5	68.52	68.52	68.43	68.1	379.2	15.1	83.1	19.6093	379.1	15.2	82.6	19.5066	1	3	5	5
26	0	137	42.5	22.6437	62.38	34	0	1	1.89	1.24	1.12	1.712	1.3	1.1	1.234	2.2	1.12	1.211	2.1	1.1	520	556	490	492	551	576	538	492	82.53	89.2	82.12	80.2	86.1	95.5	76.1	75.5	475.1	17.2	93.3	22.1977	475.2	17.2	92.4	22.2558	2	3	4	4
27	1	159	66.6	26.3439	52.6	49	0	0	1.32	1.29	1.89	1.3	1.11	1.86	1.92	1.2	1.89	1.765	1.11	1.86	410	445	452	453	388	367	381	390	73.21	77.2	72.41	72.2	71.05	85.7	70.81	72.1	429.6	15.8	77.2	22.3038	428.4	14.3	82.4	24.1958	5	5	5	5
28	1	162	68	25.9107	32.2	39	0	0	1.67	3.3	3.2	1.21	2.3	3	2.5	3.3	3.2	2	2.3	3	576	578	472	453	588	589	581	576	87.86	82.2	87.59	88.4	87.88	92.1	87.9	87.2	372.8	15.5	86.9	18.4452	372.3	15.1	87.4	18.8675	3	3	2	3
29	0	155	50.2	20.8949	95.7	53	0	1	1.21	1.87	4.2	1.91	1.712	4	1.37	1.87	4.2	1.1	1.712	4.1	380	378	371	399	324	332	322	350	72.37	73.3	71.11	73.2	67.69	62.1	67.67	75.5	442	20.4	83.3	17.5833	444.5	16.9	86	21.213	3	4	4	3
30	1	155	64	26.6389	59.5	58	0	1	3.231	1.6	3.3	2.124	2	3	1.32	1.6	3.3	1.12	2	3.2	343	354	356	399	389	354	380	399	68.66	66.3	68.05	69.4	70.79	79.9	70.26	72.2	417	20.6	83.4	16.1942	417.2	20.1	87.3	16.4129	2	3	5	4
																																												median
																																												min
																																												max

### Sheet: 60-69bpm
									Edge rise distance(RR40%)						Edge rise distance(RR75%)						Area(RR40%)				Area(RR75%)				Perimeter(RR40%)				Perimeter(RR75%)				Contrast-to-noise ratio				Contrast-to-noise ratio				Image quality score		Image quality score
									Standard			SSF2			Standard			SSF2			Standard		SSF2		Standard		SSF2		Standard		SSF2		Standard		SSF2		Standard				SSF2				RR40%		RR75%
Patient number	Sex m:1 f:0	Hight	Weight	BMI	eGFR	HR	Rhythm sr:0 af:1	β-blocker, use:1	Superior	Anterior	Inferior	Superior	Anterior	Inferior	Superior	Anterior	Inferior	Superior	Anterior	Inferior	Observer1	Observer2	Observer1	Observer2	Observer1	Observer2	Observer1	Observer2	Observer1	Observer2	Observer1	Observer2	Observer1	Observer2	Observer1	Observer2	Aorta CT number	Aorta SD	Septal wall CT number	CNR	Aorta CT number	Aorta SD	Septal wall CT number	CNR	Standard	SSF2	Standard	SSF2
31	0	158	50	20.0288	53.9	60	0	1	0.98	3.4	4.9	0.89	2.5	3.98	0.99	2.5	2.13	0.9	2.43	2.09	542.7	560	513.42	500	601.95	610	554	510	85	92.3	82.98	79.8	89.07	96.6	76.7	79.9	308.8	22	55.9	11.4955	299	25.1	49.3	9.94821	2	3	2.5	3
32	0	142	41.3	20.482	36	61	0	1	3.123	2.6	2.99	2.923	2.11	2.11	4.213	2.1	2.09	3.12	2.11	2.11	440.74	430	418.1	430	403.54	376	406.59	430	80.41	94.2	74.93	74.93	73.32	71.2	73.68	75.5	412.7	16.9	101.4	18.4201	413.2	16.2	100.7	19.2901	1.5	3.5	2.5	3.5
33	1	159	58.6	23.1795	49.36	63	0	0	1.892	3.22	1.2	1.7231	1.5	1.2	4.123	2.17	1.5	4.1	2.12	1.3	366.18	354	342.64	350	327.68	320	327.95	381	69.46	62.3	66.15	69.8	66.16	65.5	66.24	71.2	353.9	17.3	75.6	16.0867	354	19.5	75.7	14.2718	1	3	3.5	4
34	0	153	62.1	26.5283	42.44	65	0	0	3.7	4.19	3.5	3.12	2.11	3.5	4.36	3.21	3.5	4.12	2.91	3.5	341.02	356	349.36	376	347.41	356	389	420	67.81	65.5	68.11	73.4	67.7	66.5	67.4	74.2	375	17.2	87.8	16.6977	380.6	17.4	83	17.1034	1.5	3.5	3	2
35	1	159.5	61	23.9778	47.72	65	1	1	2.12	3.2	3.9	2.09	2.3	3.6	3.12	2.2	3.6	2.21	2.21	3.6	525.07	521	512.8	490	470.39	490	460.82	445	83.26	92.1	82.59	79.6	78.84	80.6	78.11	78.11	390.6	18.9	78.8	16.4974	381.9	18.7	78.9	16.2032	3	4	3	4
36	0	145	45	21.4031	54.06	65	0	1	3.22	4.12	1.101	2.55	4.012	1.1	2.4	2.09	1.1	2.1	2.21	1.1	498.32	522	493.43	465	490.61	511	490.31	489	80.47	88.2	80.33	77.3	80.48	83.5	80.34	78.8	308.8	22	55.9	11.4955	299	25.1	49.3	9.94821	3	4	3	4
37	0	143	47	22.984	50.96	66	0	0	1.367	3.44	1.87	1.23	1.78	1.22	1.98	2.31	1.23	1.7	2.19	1.22	436.81	432	426.29	478	424.86	411	425	432	76.65	69.2	75.79	75.79	75.71	71.1	75.76	75.76	383.8	26.5	66.1	11.9887	384	27.5	63.2	11.6655	2.5	3	2.5	2.5
38	0	153.5	46.4	19.6925	44.43	68	0	1	2.9	4.59	2.1	2.32	2.78	1.6	4.21	3	1.7	3.12	2.99	1.6	377.63	399	342.67	365	270.81	287	289	343	72.39	74.4	67.91	70.6	63.48	62.2	62.61	69.1	372.8	15.7	88.4	18.1146	374	15.3	85.1	18.8824	1	3	3.5	4
39	1	168.4	69.6	24.5429	75.21	69	0	0	4.12	1.241	3.23	4.012	1.21	2.98	3.43	1.9	3	2.81	1.91	2.98	590.8	576	531	501	549.14	576	467	494	87.09	87.1	86.47	78.4	84.31	88.8	84.3	76.6	436	19.1	111.1	17.0105	434.3	20.5	96.7	16.4683	1	3	1.5	3
40	1	155	55	22.8928	81.4	61	0	1	2.1	4.5	1.84	1.78	4.1	1.8	2.12	2.9	1.84	1.75	2.91	1.8	522.74	549	507.99	499	505.13	523	501.12	489	82.54	84.1	81.52	79.1	81.04	84.4	80.89	77.2	490	13	89.1	30.8385	492.5	13	89	31.0385	3	4	4	4
41	1	169	67.8	23.7387	45	69	0	1	2.643	2.32	1.12	2.1231	1.78	1.1	3.67	1.9	1.12	3.14	1.78	1.1	462.7	465	457.16	476	406.16	400	407.07	456	80.39	81.1	79.86	76.1	75.78	79	75.82	75.82	437	22	116	14.5909	437	22	115	14.6364	3	4	2	4
42	0	150	34.8	15.4667	86.1	68	1	1	1.241	4.3	1.89	1.21	3.2	1.86	2.98	2.2	1.11	2.56	2.11	1.12	489.3	490	391.66	421	471.41	467	476.69	432	80.98	85.5	81.07	75.5	81.29	85.6	81.42	81.42	204.7	16.7	63.2	8.47305	205	15.9	61.6	9.01887	2	4	2	4
43	0	140	40.5	20.6633	37.3	67	0	1	4.5	4.9	3.2	4.1	2.2	3	5.12	1.9	2.18	3.98	1.91	2.01	472.23	499	458.55	423	610.69	611	599	431.9	82.5	86.6	81.49	74.4	96.9	99.2	96.92	77.7	371	17.3	78.3	16.9191	370.5	16.3	82.6	17.6626	4	4	4	4
44	1	156.6	65.6	26.7498	57.6	66	0	1	1.41	1.36	2.4	1.28	1.21	2.12	2.123	1.36	2.2	2.09	1.21	2.12	452.88	500	438.46	432	437.17	423	427.77	432	77.33	79.1	76.29	76.29	76.45	71.2	75.88	75.88	346.8	17	83.6	15.4824	347.7	17.2	78.6	15.6453	3	4	3	3
45	0	144	48.5	23.3893	38	66	0	1	4.3	5.123	3.3	3.2	4.45612	3.33	3.1	2.11	2.4	2.61	2	2.31	357.86	356	343.77	398	265.88	287	321	412	69.12	63	68.37	70.7	60.88	59.9	67.6	67.7	353.6	20.5	86.5	13.0293	353.7	19.2	86.7	13.9062	3	4	4	4
46	0	146.5	63	29.3539	51	69	0	0	1.54	1.55	1.98	1.45	1.51	1.67	1.5	1.5	1.98	1.23	1.51	1.67	455	452	450	454	348.75	321	338.53	431	67.74	64	67.79	72.4	67.79	62.2	66.77	66.77	365.6	22.3	90.7	12.3274	365.2	22.2	89.9	12.4009	2	3	2	3
47	1	156	73	29.9967	54	60	0	1	1.36	1.962	2.11	1.21	1.564	1.67	1.09	1.91	2	1.1	1.11	2.11	345.18	387	354.05	398	431.62	398	413.74	410	66.36	65	67.21	72.1	74.7	71.1	73.54	73.54	403	18.4	93.5	16.8207	403.2	17.9	94.2	17.2626	2	4	3	3
48	0	142	43	21.3251	50.3	62	0	1	5.123	4.3	1.98	4.45612	2.1	1.51	3.476	2.4	1.55	2.789	2.09	1.51	381	367	390	410	514.49	512	488.95	442	64.98	66.6	66.63	69.9	81.61	85.5	80.31	76.7	348.5	19.6	69.9	14.2143	348.5	19.6	69.9	14.2143	1	3	3	4
49	1	165	49.2	18.0716	33	64	1	1	1.55	2.1	1.29	1.51	2	1.21	3.5	2.22	1.29	3	2.11	1.21	363	378	364.33	382	412	410	400	414	63.6	62.2	66.05	66.05	88.52	90.2	87.08	76.2	415.3	16.6	77.3	20.3614	415	16.3	78	20.6748	3	5	4	5
50	0	147	42	19.4363	87.3	61	0	1	1.962	1.22	3.22	1.564	1.1	2.91	2.789	1.13	2.3	2.5123	1.13	2.09	543	589	476	456	523	535	520	430	62.22	68.3	65.47	76.6	95.43	95.5	93.85	89.6	308.8	22	55.9	11.4955	299	25.1	49.3	9.94821	2	3	2	3
51	1	148.7	47	21.2557	65.8	60	0	1	0.912	4.1	1.46	0.899	2.6	1.54	1.34	2.56	1.56	1.312	2.19	1.43	387	345	432	421	347.41	345	343.67	421	67.81	61.1	68.11	74.4	67.7	63.3	67.4	73.6	412.7	16.9	101.4	18.4201	413.2	16.2	100.7	19.2901	1	4	4	4
52	0	145	33	15.6956	73.4	60	0	0	2.1	1.9	2.4	2	1.79	1.99	2.56	2	2.01	2.09	1.79	1.99	525.07	553	478	467	470.39	478	470	456	83.26	85.9	82.59	76.6	78.84	85.5	77.1	78.11	353.9	17.3	75.6	16.0867	354	19.5	75.7	14.2718	1	3	4	4
53	0	144.6	32.9	15.7347	31.3	61	0	1	1.22	3.1	2.85	1.1	2.89	1.61	1.124	2.1	2.1	1.123	2.01	2.01	472.23	461	458.55	456	600	587	575	430	82.5	84.6	81.49	77.6	96.9	99.1	87.7	81.1	375	17.2	87.8	16.6977	380.6	17.4	83	17.1034	1	3	3	2
54	1	130	62.3	36.8639	32	62	0	1	4.1	2.53	2.78	2.6	2.12895	2.1	3.3	2.53	2.56	2.2	2.12895	2.53	452.88	423	438.46	488	437.17	421	427.77	432	77.33	79.9	76.29	76.29	76.45	78.5	75.88	75.88	390.6	18.9	78.8	16.4974	381.9	18.7	78.9	16.2032	3	4	4	5
55	0	145	59	28.0618	39.5	62	0	0	1.9	1.98	1.92	1.79	1.7	1.21	1.51	1.98	1.23	1.23	1.7	1.21	433.53	420	418.37	421	398	420	389	421	72.16	78.59	71.09	71.09	76	69.6	76	76	429.6	15.8	77.2	22.3038	428.4	14.3	82.4	24.1958	3	3	2	3
56	0	146	58.2	27.3034	42.3	61	0	1	3.1	4.21	3.16	2.89	3.12	2.09	2.45	2.09	2.5	2.1	1.99	2.51	414.18	399	430	465	565	566	543	489	66.99	62.4	65.89	75.3	65	64	64	75.5	372.8	15.5	86.9	18.4452	372.3	15.1	87.4	18.8675	1	3	3	4
57	0	145.5	40.7	19.2251	47.4	62	0	1	2.53	3.43	2.12	2.12895	2.81	1.25	1.23	2.1	1.3	1.07	2.009	1.25	394.83	410	465	453	465	434	456	453	61.82	62.4	60.69	71.2	68	69	64	72.4	442	20.4	83.3	17.5833	444.5	16.9	86	21.213	1	3	2	3
58	0	158	55	22.0317	79	64	0	1	2.2	2.12	2.11	2.11	1.75	1.42	2.19	1.98	2.3	1.57	1.68	2.45	375.48	365	433	453	412	398	412	432	67	68.2	67	72.5	70	77.7	69	77.5	417	20.6	83.4	16.1942	417.2	20.1	87.3	16.4129	3	4	4	4
59	1	163	63.4	23.8624	52	66	0	1	3.43	3.44	1.45	2.78	2.3	1.21	2.3	2.55	1.2	2.1	2.12	1.1	356.13	332	423	420	476	441	467	463	78	71.4	77	77	75	79	72	76.3	429.6	15.8	77.2	22.3038	428.4	14.3	82.4	24.1958	3	3	2	4
60	0	156	57.8	23.7508	73	68	0	1	2.11	2.98	2.14	1.87	2.56	1.11	1.8	2.61	1.9	1.71	2.56	1.9	432	430	430	412	423	430	420	434	67	66.6	67	74.4	67	65.5	67	74.9	341.5	17.2	73.5	15.5814	338.7	16.9	75.4	15.5799	2	4	2	4
																																												median
																																												min
																																												max

### Sheet: >70bpm
									Edge rise distance(RR40%)						Edge rise distance(RR75%)						Area(RR40%)				Area(RR75%)				Perimeter(RR40%)				Perimeter(RR75%)				Contrast-to-noise ratio				Contrast-to-noise ratio				Image quality score		Image quality score
									Standard			SSF2			Standard			SSF2			Standard		SSF2		Standard		SSF2		Standard		SSF2		Standard		SSF2		Standard				SSF2				RR40%		RR75%
Patient number	Sex m:1 f:0	Hight	Weight	BMI	eGFR	HR	Rhythm sr:0 af:1	β-blocker, use:1	Superior	Anterior	Inferior	Superior	Anterior	Inferior	Superior	Anterior	Inferior	Superior	Anterior	Inferior	Observer1	Observer2	Observer1	Observer2	Observer1	Observer2	Observer1	Observer2	Observer1	Observer2	Observer1	Observer2	Observer1	Observer2	Observer1	Observer2	Aorta CT number	Aorta SD	Septal wall CT number	CNR	Aorta CT number	Aorta SD	Septal wall CT number	CNR	Standard	SSF2	Standard	SSF2
61	0	161	61	23.533	32.62	76	0	1	1.05	3.9	1.05	0.98	2.55	0.98	1.225	4.12	1.225	1.15	1.98	1.15	320	334	349.75	378	322.81	300	312.26	311	69.39	65.5	73.3	74.4	65.55	64.4	64.46	72.1	443.3	15.6	78.9	23.359	443.5	15.7	86.9	22.7134	2.5	3	3	3.5
62	1	164	72.5	26.9557	53.22	79	0	1	2.32	4.1	2.32	1.98	3.98	1.98	5.1	5.1	5.1	4.343	4.343	4.9	393.37	376	393.37	430	395.93	522.1	396.39	400	72.33	71.1	71.83	74.4	72.85	78.7	72.8	69.9	314.5	21.2	66.7	11.6887	295.5	16.7	58	14.2216	2.5	4	1.5	3.5
63	1	166.2	51.2	18.5357	74.5	80	0	0	2.225	4.11	2.225	1.075	2.316	1.075	1.6	2.2	1.6	1.59	2.11	1.59	531.99	550	531.99	500	405.08	403	390.2	391	85.37	88.7	78.4	79.2	73.15	69.9	72.11	72.2	389.8	23.3	72.1	13.6352	383.2	19.6	75.5	15.699	2	3	1	2.5
64	1	166.8	68.8	24.7284	53.21	94	1	1	1.463	2.5	1.463	1.34	2.22	1.34	1.754	1.754	1.754	1.54	1.54	1.54	423.37	410	423.37	423	433.2	440	432.1	420	76.14	79.9	75.48	75.48	76.1	78.8	75.1	73.2	341.5	17.2	73.5	15.5814	338.7	16.9	75.4	15.5799	3.5	3.5	2	2.5
65	1	150	51	22.6667	54.75	97	0	1	5.21	4.1	5.21	5.2	4.11	2.1	4.56	2.12	4.56	4.1	1.78	4.1	453.11	521	453.11	432	468.8	470	460.56	451	81.21	85.8	77.39	77.39	79.29	79.29	77.75	72.2	398.7	15.5	59.5	21.8839	390.1	13.9	56.7	23.9856	2	3.5	2	3
66	0	152	56	24.2382	47.99	98	1	1	3.123	4.11	3.123	3.09	3.09	3.09	4.12	4.12	4.12	4.09	4.09	4.09	531.7	532	531.7	500	465.03	480	443.02	430	83	84.4	75.5	75.5	80	84.4	77.79	73.1	341.3	17.3	72.4	15.5434	341.1	17	72.1	15.8235	2	3.5	2.5	3
67	0	153	37	15.8059	59.91	104	1	1	2.12	3.71	2.12	1.98	3.14	1.98	1.39	1.39	3.91	1.02	1.02	2.71	377.69	443	377.69	400	279	300	336.49	340	72.58	68.5	69.71	69.71	64.66	63.4	66.76	70.2	426	16.7	77.8	20.8503	425.9	16.7	78.1	20.8263	3.5	3.5	2.5	3.5
68	0	157	58	23.5304	48.52	116	1	1	5.1	5.1	5.1	4.6	4.6	4.6	5.35	2.79	5.9	3.1	2.01	3.1	449	411	449	433	457.74	490	439.58	440	78.16	84.1	76.97	76.97	78.23	84.4	76.23	72.2	427.5	18.2	90.9	18.4945	427.5	17.2	93.7	19.407	2	3.5	2.5	3.5
69	1	159	68.1	26.9372	63.83	116	0	1	5.05	2.98	5.05	1.5	2.11	1.5	3.4	3.4	3.4	3.12	3.12	3.12	523.07	576	523.07	501	580.26	541	540	565	88.79	90.2	76.6	82.24	88.79	90	82.24	78.2	455.9	23.5	93.5	15.4213	458.6	22	84.1	17.0227	1	4	1.5	4
70	0	148	63.1	28.8075	40.68	119	0	1	4.12	4.12	4.12	4.08	2.01	4.08	2.124	2.124	2.124	2.0987	2.0987	2.0987	479.2	461	479.2	423	468.12	470	467.05	455	78.81	84.9	78.51	78.51	77.87	71.1	77.68	73.3	372.8	15.5	86.9	18.4452	372.3	15.1	87.4	18.8675	3	4	2	3
71	0	140	34.9	17.8061	59	110	1	1	1.45	4.13	1.45	1.05	2.98	1.05	1.175	2.781	1.175	1.2	2.19	1.2	430.73	432	430.73	423	365	400	388.6	390	75	70.1	74.8	74.8	72.01	72.01	71.28	71.28	492.5	20.4	94.8	19.4951	494.9	16.9	90.9	23.9053	3	4	3	4
72	0	143	40	19.5609	51	72	0	1	1.267	1.267	1.267	1.09	1.09	1.09	2.61	2.61	2.61	2.142	2.142	2.142	372.9	376	372.9	399	355.14	324	355.53	369	70.87	66.3	69.1	69.1	68.06	65.1	67.94	69.9	438	21.9	117.4	14.6393	436.9	21.5	123.2	14.5907	3	4	2	4
73	0	141	45	22.6347	36	112	1	1	1.875	1.875	1.875	1.65	1.65	1.65	2.125	2.125	2.125	1.725	1.725	1.725	387.34	367	387.34	423	372.88	370	360.79	366	72.56	65.5	71.03	71.03	70.43	70.43	69.28	72.1	401	20.9	73.6	15.6651	401.1	19.5	76.4	16.6513	3	4	3	4
74	0	140	38	19.3878	55	90	1	1	3.12	3.12	3.12	2.98	2.98	2.98	4.17	4.17	1.91	4.0765	4.0765	1.2	490	500	479.96	432	475.33	465	471.7	470	81.08	84.3	78.69	78.69	78.4	78.4	78.14	73.2	399	19	82.1	16.6789	398.9	18.3	82.6	17.2842	3	4	3	3
75	0	145	42	19.9762	52.5	78	1	1	2.45	2.45	3.411	1.988	1.988	1.988	3.87	3.87	3.87	3.456	3.456	1.92	358.61	365	358.61	390	383.26	365	378.31	387	68.66	62.4	68.05	68.05	70.79	70.79	70.26	72.2	361.1	18.3	86.7	14.9945	361.2	17.7	87.5	15.4633	2	4	3	3
76	0	148	75.7	34.5599	31	95	1	1	2.23	2.23	2.91	2.091	2.091	1.71	3.6	3.6	3.6	3.1	3.1	3.1	421	423	421	432	480	512.1	450	455	70.2	64.4	69.61	75.5	73.5667	78.7	73.54	71.2	531.7	18	98.9	24.0444	528.7	18.9	94.3	22.9841	3	3	1	3
77	1	158	50.6	20.2692	59.1	77	1	1	1.98	1.98	1.98	1.567	1.567	1.567	1.84	1.84	2.91	1.39	1.39	1.534	389	398	389	410	524	510	411	412	68.25	66.6	68.12	68.12	73.7467	76.5	74.03	74.03	411	15.8	84.2	20.6835	411.3	15.6	88.9	20.6667	2	4	3	4
78	1	169	61.4	21.4978	61	90	1	1	3.1	3.1	3.1	2.987	2.987	2.987	2.987	2.987	2.53	2.12	2.12	1.24	409	410	409	420	387	420	390	389	66.3	63.1	66.63	66.63	73.9267	73.9267	74.52	74.52	337.2	21.1	68.7	12.7251	338.1	20.5	65	13.322	3	3	2	3
79	0	135	35	19.2044	82.8	71	0	1	1.95	1.95	2.11	1.5	1.5	1.34	2.87	2.87	2.87	2.21	2.21	2.21	521	523	521	490	365	582.1	447.4	453	64.35	64.4	65.14	74.5	74.1067	74.1067	75.01	71.1	389.8	23.3	72.1	13.6352	383.2	19.6	75.5	15.699	2	3	3	3
80	0	150	73.3	32.5778	82.3	73	0	1	2.71	2.71	2.71	2.61	2.61	2.61	1.12	5.12	1.12	1	2.412	1	390	367	390	421	441.63	423	456.16	434	62.4	62.4	63.65	75.5	74.2867	77.6	75.5	71.2	341.5	17.2	73.5	15.5814	338.7	16.9	75.4	15.5799	2	4	1	3
81	0	149.5	69	30.8721	49.6	75	0	1	1.8	1.8	1.8	1.55	1.55	1.55	1.211	1.211	2.11	1.18	1.18	1.98	423.37	432	423.37	421	377	390	376	367	76.14	79.9	75.48	75.48	76.1	76.1	75.1	75.1	398.7	15.5	59.5	21.8839	390.1	13.9	56.7	23.9856	2	3	1	2
82	0	145	44.5	21.1653	42	77	0	1	4.1	4.1	4.1	3.5678	1.98	2.11	1.5	1.5	2.5	1.34	1.34	1.128	453.11	454	453.11	432	510	509	440	432	81.21	85.1	77.39	77.39	79.29	79.29	77.75	77.75	341.3	17.3	72.4	15.5434	341.1	17	72.1	15.8235	3	4	2	2
83	0	140	38	19.3878	55	79	0	1	1.65	1.65	1.65	1.45	1.45	1.45	1.55	1.55	1.55	1.45	1.45	1.45	531.7	521	531.7	489	367	376	365	412.1	83	86.7	82.76	75.5	80	87.7	77.79	71.2	426	16.7	77.8	20.8503	425.9	16.7	78.1	20.8263	2	4	2	3
84	0	151	53	23.2446	48	72	0	1	2.12	2.12	2.12	2.08	2.08	2.08	3.26	3.26	3.26	3.07	1.71	1.9	377.69	390	377.69	488	390	401	389	392	72.58	65.5	69.71	75.5	64.66	64.66	66.76	72.2	427.5	18.2	90.9	18.4945	427.5	17.2	93.7	19.407	2	4	3	3
85	0	140	41.3	21.0714	69.5	74	0	1	1.5	1.5	1.5	1.42	1.42	1.42	2.19	2.19	2.19	1.98765	1.98765	1.98765	431.855	420	431.855	421	398	409	400	421	76.01	87.7	73.35	73.35	66.61	64.4	68.105	72.1	455.9	23.5	93.5	15.4213	458.6	22	84.1	17.0227	4	4	2	3
86	0	146	48	22.5183	36.8	76	0	1	1.562	1.562	1.562	1.453	1.453	1.453	1.87	1.87	1.87	1.67	1.67	1.67	490	431	490	465	426	411	422	439.9	75.121	83.3	72.156	76.6	63.249	61.1	65.607	71.1	372.8	15.5	86.9	18.4452	372.3	15.1	87.4	18.8675	2	3	3	4
87	0	145	38	18.0737	46	78	0	1	2.01	2.01	2.01	1.54	1.54	1.54	2.86	2.86	2.86	2.12	2.12	1.81	420.165	470	420.165	453	545.5	519.2	415	420	74.232	88.6	70.962	70.962	59.888	59.888	63.109	63.109	492.5	20.4	94.8	19.4951	494.9	16.9	90.9	23.9053	1	4	1	4
88	0	150	58	25.7778	70	80	0	1	2.998	2.998	5.7	2.87	2.87	1.98	1.578	1.578	2.17	1.23	1.23	1.64	414.32	440	414.32	453	512.1	435	433	419	73.343	65.5	69.768	69.768	56.527	55.5	60.611	64.1	531.7	18	98.9	24.0444	528.7	18.9	94.3	22.9841	3	4	2	3
89	1	153	58	24.7768	35	83	0	1	2.925	2.925	3.11	2.525	2.525	1.98	4.7	4.7	2.2	3.76	3.76	1.9	408.475	478	408.475	420	371	467	431	431	72.454	69.9	68.574	68.574	53.166	51.2	58.113	60.2	411	15.8	84.2	20.6835	411.3	15.6	88.9	20.6667	2	3	2	3
90	0	140	58	29.5918	37	70	0	1	2.96	2.96	2.96	2.12	2.12	2.09	1.9	1.9	3	1.49	1.49	2.09	402.63	430	402.63	420	390	521	387	430.12	71.565	64.1	67.38	73.1	49.805	50.4	55.615	59.9	337.2	21.1	68.7	12.7251	338.1	20.5	65	13.322	3	4	2	4
																																												median
																																												min
																																												max
